# Identifying genetic differences between bipolar disorder and major depression through multiple GWAS

**DOI:** 10.1101/2024.01.29.24301816

**Authors:** Georgia Panagiotaropoulou, Kajsa-Lotta Georgii Hellberg, Jonathan R. I. Coleman, Darsol Seok, Janos Kalman, the Bipolar Disorder Working Group of the Psychiatric Genetics Consortium, the Major Depressive Disorder Working Group of the Psychiatric Genetics Consortium, the iPSYCH Study Consortium, Philip B. Mitchell, Peter R. Schofield, Andreas J. Forstner, Michael Bauer, Laura J. Scott, Carlos N. Pato, Michele T. Pato, Qingqin S. Li, George Kirov, Mikael Landén, Lina Jonsson, Bertram Müller-Myhsok, Jordan W. Smoller, Elisabeth B. Binder, Tanja M. Brückl, Darina Czamara, Sandra Van der Auwera, Hans J. Grabe, Georg Homuth, Carsten O. Schmidt, James B. Potash, Raymond J. DePaulo, Fernando S. Goes, Dean F. MacKinnon, Francis M. Mondimore, Myrna M. Weissman, Jianxin Shi, Mark A. Frye, Joanna M. Biernacka, Andreas Reif, Stephanie H. Witt, René R. Kahn, Marco M. Boks, Michael J. Owen, Katherine Gordon-Smith, Brittany L. Mitchell, Nicholas G. Martin, Sarah E. Medland, Lisa Jones, James A. Knowles, Douglas F. Levinson, Michael C. O’Donovan, Cathryn M. Lewis, Gerome Breen, Thomas Werge, Andrew J. Schork, Roel Ophoff, Stephan Ripke, Loes Olde Loohuis

## Abstract

**Background:** Accurate diagnosis of bipolar disorder (BD) is difficult in clinical practice, with an average delay between symptom onset and diagnosis of about 7 years. A key reason is that the first manic episode is often preceded by a depressive one, making it difficult to distinguish BD from unipolar major depressive disorder (MDD).

**Aims:** Here, we use genome-wide association analyses (GWAS) to identify differential genetic factors and to develop predictors based on polygenic risk scores that may aid early differential diagnosis.

**Methods:** Based on individual genotypes from case-control cohorts of BD and MDD shared through the Psychiatric Genomics Consortium, we compile case-case-control cohorts, applying a careful merging and quality control procedure. In a resulting cohort of 51,149 individuals (15,532 BD cases, 12,920 MDD cases and 22,697 controls), we perform a variety of GWAS and polygenic risk scores (PRS) analyses.

**Results:** While our GWAS is not well-powered to identify genome-wide significant loci, we find significant SNP-heritability and demonstrate the ability of the resulting PRS to distinguish BD from MDD, including BD cases with depressive onset. We replicate our PRS findings, but not signals of individual loci in an independent Danish cohort (iPSYCH 2015 case-cohort study, N=25,966). We observe strong genetic correlation between our case-case GWAS and that of case-control BD.

**Conclusions:** We find that MDD and BD, including BD with a depressive onset, are genetically distinct. Further, our findings support the hypothesis that Controls – MDD — BD primarily lie on a continuum of genetic risk. Future studies with larger and richer samples will likely yield a better understanding of these findings and enable the development of better genetic predictors distinguishing BD and, importantly, BD with depressive onset from MDD.
