## Supplementary Figures and Tables for "Identifying genetic differences between bipolar disorder and major depression through multiple GWAS": Supplementary_Tables.xlsx

### Sheet: Supp. Table 1 Merging_Case-Case
Name after merging	PGC cohort short name	PMID	Number of BD cases before merging	Number of MDD cases before merging	Number of SNPs before merging	Total number of merged BD cases (*)	Total number of merged MDD cases (*)	Number of SNPs after merging	(*): after PCA outlier and overlap exclusions	Number of BD I cases
grp1_usa1-1	bip_stp1_eur	31043756	954		311097					916
	bip_st2c_eur	31043756	665		343254					84
	mdd_stm2_eur	29700475		1245	283985
	Total		1619	1245		1604	1242	216945
grp1_usa1-2	bip_tgco2_eur	31043756	1199		616105					958
	bip_gain_eur	31043756	1001		609571					562
	bip_fat2_eur	31043756			773658					596
	mdd_gens_eur	29700475		756	640454
	Total		2200	756		2636	1019	517006
grp2_scot	bip_edi1_eur	31043756	283		309520					274
	mdd_edi2_eur	29700475		373	619705
	Total		283	373		280	368	268586
		31043756
grp3_aus1	bip_bmau_eur	31043756	330		506838					255
	mdd_qi3c_eur	29700475		873	292209
	Total		330	873		328	1362	276743
grp4_ger1	bip_bonn_eur	31043756	682		499494					667
	bip_bmg2_eur	31043756	181		789458					176
	bip_bmg3_eur	31043756	490		473227					278
	mdd_gsk2_eur	29700475		943	522008
	mdd_rage_eur	29700475		351	557018
	mdd_boma_eur	29700475		597	503050
	mdd_mmi2_eur	29700475		641	818443
	Total		1353	2532		1338	2307	263474
grp5_neth	bip_ucl2_eur	31043756	781		957971					642
	mdd_rot4_eur	29700475		247	601554
	Total		781	247		737	247	280142
grp6_usa2	bip_gsk1_eur	31043756	899		532572					551
	bip_mich_eur	31043756	1130		512421					230
	bip_may1_eur	31043756	1039		728210					663
	bip_usc2_eur	31043756	1299		596781					872
	mdd_rau2_eur	29700475		223	534701
	mdd_i2b3_eur	29700475		333	1231476
	mdd_grnd_eur	29700475		1302	739732
	Total		4367	1858		3426	1496	248270
grp7_usa3	bip_pf1e_eur	31043756	382		636804					375
	mdd_pfm2_eur	29700475		281	318165
	Total		382	281		375	281	251698
grp8_usa4	bip_jst5_eur	31043756	648		778145					572
	mdd_jjp2_eur	29700475		466	664484
	Total		648	466		644	466	427187
grp10_uk1	bip_icuk_eur	31043756	2585		393607					1574
	bip_uktr_eur	31043756	142		727637					47
	mdd_rad3_eur	29700475		3080	557018
	Total		2727	3080		2516	2045	245948
grp11_ger2	bip_kfo_eur	31043756	299		372164					211
	mdd_shpt_eur	29700475		168	2450000
	mdd_mmo4_eur	29700475		342	730525
	Total		299	510		234	442	225808
grp12_swe1	bip_swei_eur	31043756	1310		577464					584
	bip_ume4_eur	31043756	618		730525					291
	mdd_twg2_eur	29700475		1861	644556
	Total		1928	1861		1273	1544	567431
grp13_usa6	[extracted from grp6_usa2 via PCA]
	Total					141	101	245701
			Total BD before merging:	Total MDD before merging:		Total BD after merging:	Total MDD after merging:
			17673	15526		15532	12920
										Total BD I cases
	Total before merging:		33199		Total after merging:	28452				10736

### Sheet: Supp. Table 2 QC
1	grp1_usa1_1	Flagnumber	Flagname	value	yellow	red	flag-number	flag-color		Filename:
		1)	nsnps_postqc	216945	250000	200000	1	yellow		bvd_grp1-usa1_eur_gp-qc1
		2)	nsnps_postqc_per_platform(A5.0)	216945	465176	183695	0	green
		3)	ncase_postqc	1615	100	50	0	green
		4)	ncontrols_postqc	1244	100	50	0	green
		5)	nids_lost_ratio	0.0017	0.005	0.02	0	green
		6)	n_nopt_postqc	0	0	10	0	green
		7)	nids_sexcheck_ratio	0	0.005	0.025	0	green
		8)	lambda_postqc	1.111	1.1	1.2	1	yellow
		9)	nsnps_gws	0	0	3	0	green
2	grp1_usa1_2	Flagnumber	Flagname	value	yellow	red	flag-number	flag-color		bvd_grp1-usa1-2_eur_gp-qc1
		1)	nsnps_postqc	517006	250000	200000	0	green
		2)	nsnps_postqc_per_platform(A6.0)	517006	741256	427923	0	green
		3)	ncase_postqc	2953	100	50	0	green
		4)	ncontrols_postqc	1020	100	50	0	green
		5)	nids_lost_ratio	0.00075	0.005	0.02	0	green
		6)	n_nopt_postqc	0	0	10	0	green
		7)	nids_sexcheck_ratio	0	0.005	0.025	0	green
		8)	lambda_postqc	1.071	1.1	1.2	0	green
		9)	nsnps_gws	0	0	3	0	green
3	grp2_scot	Flagnumber	Flagname	value	yellow	red	flag-number	flag-color		bvd_grp2-scot_eur_gp-qc1
		1)	nsnps_postqc	268586	250000	200000	0	green
		2)	nsnps_postqc_per_platform(A6.0)	268586	741256	427923	2	red
		3)	ncase_postqc	283	100	50	0	green
		4)	ncontrols_postqc	372	100	50	0	green
		5)	nids_lost_ratio	0.0015	0.005	0.02	0	green
		6)	n_nopt_postqc	0	0	10	0	green
		7)	nids_sexcheck_ratio	0	0.005	0.025	0	green
		8)	lambda_postqc	1	1.1	1.2	0	green
		9)	nsnps_gws	0	0	3	0	green
4	grp3_aus1	Flagnumber	Flagname	value	yellow	red	flag-number	flag-color		bvd_grp3-aus1_eur_gp-qc1
		1)	nsnps_postqc	276743	250000	200000	0	green
		2)	nsnps_postqc_per_platform(I317)	276743	386238	214653	0	green
		3)	ncase_postqc	329	100	50	0	green
		4)	ncontrols_postqc	1363	100	50	0	green
		5)	nids_lost_ratio	0.0059	0.005	0.02	1	yellow
		6)	n_nopt_postqc	0	0	10	0	green
		7)	nids_sexcheck_ratio	0	0.005	0.025	0	green
		8)	lambda_postqc	1.011	1.1	1.2	0	green
		9)	nsnps_gws	0	0	3	0	green
5	grp4_ger1	Flagnumber	Flagname	value	yellow	red	flag-number	flag-color		bvd_grp4_ger1_eur_gp
		1)	nsnps_postqc	263474	250000	200000	0	green
		2)	nsnps_postqc_per_platform(I550)	263474	575777	391040	2	red
		3)	ncase_postqc	1346	100	50	0	green
		4)	ncontrols_postqc	2523	100	50	0	green
		5)	nids_lost_ratio	0.0041	0.005	0.02	0	green
		6)	n_nopt_postqc	0	0	10	0	green
		7)	nids_sexcheck_ratio	0	0.005	0.025	0	green
		8)	lambda_postqc	1.108	1.1	1.2	1	yellow
		9)	nsnps_gws	0	0	3	0	green
6	grp5_neth	Flagnumber	Flagname	value	yellow	red	flag-number	flag-color		bvd_grp5-neth_eur_gp-qc3
		01)	nsnps_postqc	280142	250000	200000	0	green
		02)	nsnps_postqc_per_platform(I550)	280142	(391040/575777)	(298671.5/668145.5)	2	red
		03)	ncases_postqc	762	100	50	0	green
		04)	ncontrols_postqc	247	100	50	0	green
		05)	case_control_ratio_postqc	3.085	(0.25/4)	(0.167/6)	0	green
		06)	nids_lost_ratio	0	0.01	0.1	0	green
		07)	n_nopt_postqc	0	0	10	0	green
		08)	nids_sexcheck_ratio	0	0.005	0.025	0	green
		09)	lambda_postqc	1.046	1.1	1.2	0	green
		10)	nsnps_gws	2	0	1	2	red
7	grp6_usa2	Flagnumber	Flagname	value	yellow	red	flag-number	flag-color		bvd_grp6-usa2_eur_gp-qc2
		01)	nsnps_postqc	248270	250000	200000	1	yellow
		02)	nsnps_postqc_per_platform(gp)	248270	NA	NA	-9	blue
		03)	ncases_postqc	4112	100	50	0	green
		04)	ncontrols_postqc	1588	100	50	0	green
		05)	case_control_ratio_postqc	2.589	(0.25/4)	(0.167/6)	0	green
		06)	nids_lost_ratio	0	0.01	0.1	0	green
		07)	n_nopt_postqc	0	0	10	0	green
		08)	nids_sexcheck_ratio	0	0.005	0.025	0	green
		09)	lambda_postqc	1.099	1.1	1.2	0	green
		10)	nsnps_gws	0	0	1	0	green
8	grp7_usa3	Flagnumber	Flagname	value	yellow	red	flag-number	flag-color		bvd_grp7-usa3_eur_gp-qc1
		1)	nsnps_postqc	251698	250000	200000	0	green
		2)	nsnps_postqc_per_platform(I550)	251698	575777	391040	2	red
		3)	ncase_postqc	382	100	50	0	green
		4)	ncontrols_postqc	281	100	50	0	green
		5)	nids_lost_ratio	0	0.005	0.02	0	green
		6)	n_nopt_postqc	0	0	10	0	green
		7)	nids_sexcheck_ratio	0	0.005	0.025	0	green
		8)	lambda_postqc	1.011	1.1	1.2	0	green
		9)	nsnps_gws	0	0	3	0	green
9	grp8_usa4	Flagnumber	Flagname	value	yellow	red	flag-number	flag-color		bvd_grp8-usa4_eur_gp-qc1
		1)	nsnps_postqc	427187	250000	200000	0	green
		2)	nsnps_postqc_per_platform(OMEX)	427187	787750	405925	0	green
		3)	ncase_postqc	648	100	50	0	green
		4)	ncontrols_postqc	466	100	50	0	green
		5)	nids_lost_ratio	0	0.005	0.02	0	green
		6)	n_nopt_postqc	0	0	10	0	green
		7)	nids_sexcheck_ratio	0	0.005	0.025	0	green
		8)	lambda_postqc	1.023	1.1	1.2	0	green
		9)	nsnps_gws	1	0	3	1	yellow
10	grp10_uk1	Flagnumber	Flagname	value	yellow	red	flag-number	flag-color		bvd_grp10-uk1r_eur_gp-qc2
	relaxed	01)	nsnps_postqc	245948	250000	200000	1	yellow
		02)	nsnps_postqc_per_platform(I650)	245948	(244775/662814)	(35755.5/871833.5)	0	green
		03)	ncases_postqc	2557	100	50	0	green
		04)	ncontrols_postqc	2272	100	50	0	green
		05)	case_control_ratio_postqc	1.125	(0.25/4)	(0.167/6)	0	green
		06)	nids_lost_ratio	0	0.01	0.1	0	green
		07)	n_nopt_postqc	0	0	10	0	green
		08)	nids_sexcheck_ratio	0	0.005	0.025	0	green
		09)	lambda_postqc	1.09	1.1	1.2	0	green
		10)	nsnps_gws	0	0	1	0	green
11	grp11_ger2	Flagnumber	Flagname	value	yellow	red	flag-number	flag-color		bvd_grp11-ger2_eur_gp-qc2
		01)	nsnps_postqc	225808	250000	200000	1	yellow
		02)	nsnps_postqc_per_platform(COEX)	225808	(197125/404074)	(93650/507549)	0	green
		03)	ncases_postqc	264	100	50	0	green
		04)	ncontrols_postqc	459	100	50	0	green
		05)	case_control_ratio_postqc	0.5752	(0.25/4)	(0.167/6)	0	green
		06)	nids_lost_ratio	0	0.01	0.1	0	green
		07)	n_nopt_postqc	0	0	10	0	green
		08)	nids_sexcheck_ratio	0	0.005	0.025	0	green
		09)	lambda_postqc	1.168	1.1	1.2	1	yellow
		10)	nsnps_gws	0	0	1	0	green
			N BIP	16693
			N MDD	13608
12	grp12_swe1	Flagnumber	Flagname	value	yellow	red	flag-number	flag-color		bvd_grp12-swes_eur_gp-qc2
	strict	01)	nsnps_postqc	567431	250000	200000	0	green
		02)	nsnps_postqc_per_platform(OMEX)	567431	(405925/787750)	(215012.5/978662.5)	0	green
		03)	ncases_postqc	1295	100	50	0	green
		04)	ncontrols_postqc	1672	100	50	0	green
		05)	case_control_ratio_postqc	0.7745	(0.25/4)	(0.167/6)	0	green
		06)	nids_lost_ratio	0	0.01	0.1	0	green
		07)	n_nopt_postqc	0	0	10	0	green
		08)	nids_sexcheck_ratio	0	0.005	0.025	0	green
		09)	lambda_postqc	1.107	1.1	1.2	1	yellow
		10)	nsnps_gws	0	0	1	0	green
13	grp13_usa5	Flagnumber	Flagname	value	yellow	red	flag-number	flag-color		bvd_grp13-usa6_eur_gp-qc2
		01)	nsnps_postqc	245701	250000	200000	1	yellow		Jewish component from grp6_usa2
		02)	nsnps_postqc_per_platform(I550)	245701	(391040/575777)	(298671.5/668145.5)	2	red
		03)	ncases_postqc	147	100	50	0	green
		04)	ncontrols_postqc	101	100	50	0	green
		05)	case_control_ratio_postqc	1.455	(0.25/4)	(0.167/6)	0	green
		06)	nids_lost_ratio	0	0.01	0.1	0	green
		07)	n_nopt_postqc	0	0	10	0	green
		08)	nids_sexcheck_ratio	0	0.005	0.025	0	green
		09)	lambda_postqc	0.996	1.1	1.2	0	green
		10)	nsnps_gws	0	0	1	0	green

### Sheet: Supp. Table 3 MergingSummary_Ca
	N BIP Cases	N MDD Cases	N All cases	N controls	N SNPs	Lambda	N GWS SNPs
grp1_usa1_1	1546	1220	2766	1669	217844	1.085	0
grp1_usa1_2	2128	948	3076	1836	519540	1.074	0
grp2_scot	261	343	604	290	268737	1.019	0
grp3_aus1	328	1362	1690	2978	269448	1.005	0
grp4_ger1	1322	2209	3531	2664	263730	1.143	0
grp5_neth	736	247	983	10651	273845	1.076	0
grp6_usa2	3350	1474	4824	4328	249477	1.06	0
grp7_usa3	375	281	656	1534	252735	1.013	0
grp8_usa4	644	466	1110	2025	426385	1.034	0
grp10_uk1	2035	2505	4540	6709	246436	1.079	0
grp11_ger2	234	440	674	840	238238	1.059	0
grp12_swe1	1234	1186	2420	7920	573352	1.058	0
grp13_usa6	141	88	229	225	259075	1.017	0

### Sheet: Supp. Table 4 CC-GWAS parameter
Parameter	Value	Description
K_A1A0	0.01	Prevalence estimation for disorder A
K_A1A0_high	0.02	Highest limit of prevalence estimation for disorder A
K_A1A0_low	0.008	Lowest limit of prevalence estimation for disorder A
K_B1B0	0.06	Prevalence estimation for disorder B
K_B1B0_high	0.05	Highest limit of prevalence estimation for disorder B
K_B1B0_low	0.1	Lowest limit of prevalence estimation for disorder B
h2l_A1A0	0.1693	Heritability estimate for disorder A
h2l_B1B0	0.0803	Heritability estimate for disorder B
rg_A1A0_B1B0	0.5641	Genetic correlation between disorders A and B (slope in LD score regression estimate)
intercept_A1A0_B1B0	0.3061	Intercept of LD score regression estimate
N_A1	14513	Number of cases for disorder A
N_B1	12259	Number of cases for disorder B
N_A0	40164	Number of controls for disorder A
N_B0	40164	Number of controls for disorder B
N_overlap_A0B0	40164	Number (or estimate) of overlapping controls between the samples of disorder A and B
m	10000	Expectation of the number of independent causal SNPs (default value used)

### Sheet: Supp. Table 5 BDvsMDD_GWAS_resu
Direct BDvsMDD
SNP	CHR	BP	P	OR	SE	A1A2	FRQ_A_15532	FRQ_U_12920	INFO	range.left	range.right	span(kb)	LD-friends(0.6).p0.001	range.left.6	range.right.6	span.6(kb)	gwas_catalog_span.6	genes.6.50kb(dist2index)	N.genes.6.50kb
rs10933	3	52719816	7.783e-08	0.90592	0.0184	C/T	0.544	0.565	0.95	52256816	53101816	845	rs9879090(0.998/-71.6),rs2276824(0.997/-82.3),rs11235(0.994/25.3),rs1108842(0.823/0.264),rs7612511(0.822/-32.2),rs3774349(0.822/2.52),rs2590838(0.822/-97.7),rs2336147(0.822/-93.4),rs13081155(0.821/12.6),rs11130324(0.821/50.5),rs7646741(0.82/65.4),rs35212380(0.818/33.1),rs13083798(0.799/-70.1),rs2577831(0.764/-91.8),rs2710323(0.734/96.1),rs2302417(0.728/94.4),rs4481150(0.662/118),rs2535627(0.661/1…	52550816	52847816	297	/(0.997)rs2276824;Waist-to-hip_ra...(25673412)(3E-11);Waist-to-hip_ra...(25673412)(7E-11);Waist-to-hip_ra...(25673412)(4E-9);Waist-to-hip_ra...(25673412)(1E-8)/(0.823)rs1108842;Adiponectin_levels(22479202)(1E-13)/(0.822)rs2590838;Adiponectin_levels(22479202)(2E-13);Waist-to-hip_ra...(28448500)(2E-9);Waist-to-hip_ra...(28448500)(2E-8)/(0.799)rs13083798;Waist_circumfer...(28448500)(2E-11);Waist-to-…	NISCH(-142.7),STAB1(-111.3),NT5DC2(-100.7),SMIM4(-95.2),PBRM1(0.0),GNL3(0.0),SNORD136(0.0),SNORD19(0.0),SNORD19B(0.0),SNORD19C(0.0),SNORD69(0.0),GLT8D1(0.0),SPCS1(0.0),NEK4(0.0),ITIH1(41.8),ITIH3(59.0),ITIH4(77.2),ITIH4-AS1(88.1),MUSTN1(97.3),TMEM110-MUSTN1(97.3),TMEM110(101.0),MIR8064(110.7)	22
rs13314421	3	36962388	8.14e-08	0.90774	0.018	A/G	0.514	0.535	0.978	36834388	37269388	435	rs7624498(0.997/-4.67),rs7628483(0.995/0.386),rs28576724(0.903/-2.49),rs6772646(0.903/-2.6),rs6769400(0.902/-3.39),rs9813869(0.898/-6.04),rs4678915(0.829/2.2),rs4425211(0.812/-10.5),rs11129743(0.81/1.03),rs11714248(0.81/0.2),rs11715554(0.795/1.83),rs73068054(0.663/-16.6),rs7622114(0.638/-1.73),rs6779665(0.631/-9.46),rs9867455(0.631/-8.96)	36945788	36964588	18.8	-	TRANK1(0.0)	1
rs11887238	2	58143267	1.768e-07	1.25898	0.0441	C/A	0.962	0.953	1	57942267	58359267	417	rs13384219(0.991/-8.81),rs112176860(0.991/0.041),rs13404388(0.988/-15.2),rs17828225(0.985/-33),rs73942239(0.985/22.6),rs116641760(0.985/6.8),rs10197268(0.983/-36.5),rs10194044(0.98/16.9),rs77902252(0.98/29.1),rs79857928(0.98/16.7),rs146154616(0.975/28.4),rs17231440(0.959/-44.9),rs74335207(0.952/40.1),rs75914686(0.943/62.1),rs80284681(0.942/57.6),rs78704162(0.934/81),rs77843640(0.872/-23.3),rs7622…	57945267	58308267	363	-	VRK2(0.0)	1
rs75184229	11	85517549	2.167e-07	1.2798	0.0476	C/G	0.967	0.959	0.975	85043549	85524099	480.55	rs2044393(0.958/5.06),rs11234415(0.958/-4.31),rs11234418(0.958/3.88),rs11234413(0.957/-10.6),rs12365370(0.956/-17.6),rs117964475(0.952/-28),rs11234409(0.951/-21.1),rs75918023(0.951/-29.6),rs11234416(0.951/-2.86),rs79363624(0.951/-27.7),rs11234408(0.951/-21.3),rs12286030(0.95/-1.35),rs12286206(0.95/-0.993),rs77171870(0.949/-36.1),rs11234404(0.949/-36.5),rs17811120(0.948/-40.3),rs10501597(0.947/-35…	85406549	85522609	116.06	-	TMEM126A(-100.0),CREBZF(-91.4),CCDC89(-70.2),SYTL2(0.0),CCDC83(0.0)	5
rs67428741	12	77125630	3.68e-07	1.12008	0.0223	A/G	0.785	0.772	0.93	77105930	77127960	22.03	rs112883309(0.997/-0.291),rs2045854(0.942/-7.58),rs10862464(0.903/0.411),rs60426867(0.903/-1.01),rs9651970(0.902/-11.1),rs11115181(0.899/-12.3),rs1317508(0.755/-14.2),rs58078325(0.754/-19.7),rs10862432(0.698/-13.5),rs11115222(0.618/2.33),rs11115221(0.617/2.2)	77105930	77127960	22.03	-	ZDHHC17(0.0)	1
rs6517397	21	38352125	5.671e-07	0.91247	0.0183	A/G	0.569	0.587	0.976	38349135	38377525	28.39	rs9636909(0.862/-1.9),rs2409871(0.844/0.307),rs2835556(0.844/-0.263),rs7282108(0.844/0.067),rs2835557(0.844/-0.212),rs4816557(0.844/-0.402),rs2835555(0.844/-0.294),rs2016219(0.843/-0.83),rs2835553(0.843/-1.23),rs2835554(0.843/-0.503),rs2835552(0.815/-1.88),rs2016215(0.814/-0.874),rs9636908(0.735/-2.21)	38349915	38352432	2.517	-	HLCS(0.0),RIPPLY3(0.0)	2
rs1406857	20	37362432	5.872e-07	1.10263	0.0196	G/A	0.691	0.677	0.958	37250432	37485432	235	rs2246672(0.999/-0.488),rs2246804(0.968/0.271),rs997380(0.967/-0.859),rs2246806(0.84/0.328),rs997848(0.838/-0.928),rs2180224(0.815/-1.39),rs1010321(0.813/-1.49),rs6100974(0.761/4.16),rs2250455(0.761/7.79),rs2748650(0.761/4.57),rs2250474(0.761/8.5),rs2250447(0.761/7.71),rs6100973(0.761/4.14),rs2748649(0.761/4.5),rs2475384(0.761/2.7),rs6064943(0.761/2.99),rs2144539(0.761/5.82),rs2748651(0.761/5.02)…	37360942	37375432	14.49	-	SLC32A1(0.0),ACTR5(0.0)	2
rs324017	12	57487814	7.167e-07	0.89996	0.0213	A/C	0.28	0.301	0.982	57416414	57490104	73.69	rs324015(0.755/2.29),rs703848(0.679/-59.5),rs324018(0.653/-0.085),rs324019(0.652/-1.17)	57428314	57490104	61.79	-	GPR182(-47.3),ZBTB39(-37.5),TAC3(-27.5),MYO1A(0.0),NEMP1(0.0),NAB2(0.0),STAT6(0.0),LRP1(0.0),LRP1-AS(0.6)	9
Meta-Regression
SNP	CHR	BP	P	OR	SE	A1A2	range.left	range.right	span(kb)	LD-friends(0.6).p0.001		gwas_catalog_span.6	genes.6.50kb(dist2index)	N.genes.6.50kb
rs11917680	3	50471408	2.341e-07	1.14806	0.0193995	G/T	50180408	51691408	1511	rs11917269(0.975/9.63),rs2236989(0.956/34),rs2282755(0.926/-28.6),rs9877046(0.744/-119),rs1076872(0.671/-142),rs41499647(0.645/53.7),rs12637870(0.616/34.7)		-	GNAI2(-124.6),SEMA3B-AS1(-116.6),SEMA3B(-106.8),MIR6872(-110.7),LSMEM2(-95.9),IFRD2(-91.4),HYAL3(-84.5),NAT6(-84.6),HYAL1(-71.6),HYAL2(-61.1),TUSC2(-55.7),RASSF1(-43.0),RASSF1-AS1(-45.7),ZMYND10(-38.2),NPRL2(-32.9),CYB561D2(-15.8),TMEM115(-24.5),CACNA2D2(0.0)	18
rs779617	3	118069610	2.738e-07	1.11747	0.0157537	T/C	118020910	118182610	161.7	rs1617428(0.998/8.14),rs523911(0.997/20.1),rs481782(0.997/24.6),rs1696512(0.994/12),rs1392271(0.994/-1.8),rs779588(0.994/15.2),rs779625(0.993/16.1),rs1720809(0.993/3.08),rs705264(0.99/-5.94),rs779197(0.987/-22.1),rs779198(0.987/-22.1),rs779203(0.987/-25.1),rs1720810(0.986/-15.7),rs705259(0.986/-48),rs779597(0.986/-37.1),rs1720806(0.986/-25.2),rs779207(0.986/-45.3),rs779200(0.986/-22.3),rs779614(0…		-	LOC105374060(107.6)	1
rs927050	6	157937240	6.647e-07	0.852741	0.0238663	C/T	157915840	157975740	59.9	rs4709329(0.969/-8.84),rs112652450(0.969/-6.01),rs112754617(0.968/-9.51),rs17298487(0.967/-18.1),rs112771594(0.967/-15.2),rs112181151(0.933/-20.7),rs733206(0.932/-21.4),rs113987571(0.931/-21.1),rs17165373(0.931/-21.2),rs4709346(0.861/-2.85),rs112079845(0.841/-11.8),rs112335547(0.838/-17.1),rs113526351(0.826/-16.4),rs9457614(0.818/-16.5),rs9457611(0.815/-18.5),rs4709316(0.802/-12.2),rs4709315(0.80…		-	ZDHHC14(0.0),MIR3692(0.0)	2
rs174534	11	61549458	7.185e-07	0.883389	0.0186674	A/G	61531958	61624158	92.2	rs108499(0.936/-2.22),rs174538(0.847/10.6),rs174529(0.839/-5.5),rs174530(0.837/-2.87),rs174528(0.823/-5.96),rs174535(0.747/1.9),rs174536(0.747/2.47),rs174533(0.741/-0.433),rs102274(0.738/8.37),rs174537(0.737/3.22),rs174550(0.734/22),rs174553(0.734/25.7),rs174546(0.734/20.4),rs174562(0.734/35.7),rs174545(0.734/19.8),rs174547(0.734/21.3),rs174554(0.731/30),rs174568(0.725/44.4),rs1535(0.723/48.5),rs…		/(0.936)rs108499;Trans_fatty_acid_levels(25646338)(5E-11)/(0.847)rs174538;Plasma_omega-3_...(21829377)(5E-58);Blood_metabolite_levels(24816252)(9E-14);Trans_fatty_acid_levels(25646338)(1E-12)/(0.839)rs174529;Triglycerides(25961943)(4E-20);HDL_cholesterol(25961943)(1E-11)/(0.823)rs174528;Plasma_omega-6_...(26584805)(2E-65);Gondoic_acid_(2...(28298293)(3E-46);Trans_fatty_acid_levels(25646338)(4E-12…	DAGLA(0.0),MYRF(0.0),DKFZP434K028(0.0),TMEM258(0.0),MIR611(0.0),FEN1(0.0),FADS1(0.0),MIR1908(0.0),FADS2(0.0),FADS3(41.5),MIR6746(46.2),RAB3IL1(65.3)	12
rs7853801	9	111674364	9.732e-07	0.672711	0.0600271	G/T	111646364	111914364	268	-		-	ACTL7A(0.0),ELP1(0.0),FAM206A(0.0),CTNNAL1(0.0)	4
CC-GWAS
SNP	CHR	BP	P	OR	SE	A1A2	range.left	range.right	span(kb)	LD-friends(0.6).p0.001		gwas_catalog_span.6	genes.6.50kb(dist2index)	N.genes.6.50kb
rs174601	11	61623140	6.43e-09	0.987874	0.00211	C/T	61531440	61656140	124.7	rs174592(0.96/-4.53),rs97384(0.95/1.04),rs174584(0.875/-12.4),rs174583(0.87/-13.4),rs174581(0.857/-16.5),rs174580(0.857/-16.5),rs174577(0.85/-18.3),rs174576(0.847/-19.6),rs174574(0.84/-22.8),rs99780(0.835/-26.5),rs174567(0.834/-30.1),rs174566(0.832/-30.8),rs174564(0.829/-34.8),rs102275(0.827/-65.3),rs1535(0.823/-25.2),rs174550(0.813/-51.7),rs174546(0.813/-53.3),rs174562(0.813/-38),rs174547(0.813/…		/(0.87)rs174583;Trans_fatty_acid_levels(25646338)(2E-13);QT_interval(24952745)(8E-11)/(0.85)rs174577;Plasma_omega-6_...(26584805)(4E-68);Iron_status_bio...(25352340)(2E-17);Trans_fatty_acid_levels(25646338)(4E-14);QRS_duration(27659466)(4E-11);P_wave_duration(24850809)(3E-8)/(0.847)rs174576;Glycerophosphol...(26068415)(1E-17);Trans_fatty_acid_levels(25646338)(3E-14);Bipolar_disorder(28115744)(1E-…	DAGLA(-58.7),MYRF(-17.1),DKFZP434K028(-48.0),TMEM258(-13.1),MIR611(-13.1),FEN1(-8.4),FADS1(0.0),MIR1908(0.0),FADS2(0.0),FADS3(0.0),MIR6746(0.0),RAB3IL1(0.0)	12
CC-GWAS hit in other GWAS:
SNP	CHR	BP	P	OR	SE	A1A2	FRQ_A	FRQ_U
rs174601	11	61623140
BDvsMDD			7.897e-05	0.92774	0.019	C/T	0.617	0.634
BD			8.029e-10	0.90674	0.0159	C/T	0.619	0.638
MDD			0.2134	0.97932	0.0168	C/T	0.635	0.638
Meta-Regression			4.48544e-05	0.893393	0.0226818	C/T	0.625	0.635

### Sheet: Supp. Table 6 Comparison_Colema
CHR	SNP	P reverse (Coleman et al.)	P BDvsMDD	P MetaRegr	P CC-GWAS	P BD	P MDD
2	rs17229439	3.38e-08	0.952	0.209355	0.717	0.07483	0.9713
7	rs10233018	3.96e-10	0.122	0.327889	0.064	0.08663	0.8099
20	rs11697370	1.1e-08	0.006198	0.402563	0.005	0.2111	0.9387

### Sheet: Supp. Table 7 Genetic_corr_with
GWAS	GWAS_Comparison	rg	se	z	p	h2_obs	h2_obs_se	h2_int	h2_int_se	gcov_int	gcov_int_se
BIPvsMDD	ADHD (2022)	0.0395	0.0447	0.8831	0.3772	0.095	0.0045	1.0277	0.0106	0.0045	0.0064
BIP (2019)	ADHD (2022)	0.1215	0.0321	3.7883	0.0002	0.095	0.0047	1.0271	0.011	0.0303	0.0067
MDD (2018)	ADHD (2022)	0.6141	0.0319	19.2393	1.74e-82	0.0938	0.0045	1.0277	0.0106	0.1595	0.007
BIPvsMDD	AlcoholUse (2018)	0.187	0.0535	3.4992	0.0005	0.0917	0.006	1.0035	0.0082	-0.0032	0.0057
BIP (2019)	AlcoholUse (2018)	0.0925	0.0395	2.3409	0.0192	0.091	0.006	1.0041	0.0086	-0.0072	0.0067
MDD (2018)	AlcoholUse (2018)	-0.0294	0.0434	-0.678	0.4978	0.091	0.0063	1.0039	0.0091	-0.0094	0.0054
BIPvsMDD	Anxiety (2019)	-0.1551	0.1649	-0.9406	0.3469	0.0624	0.0295	1.0023	0.0078	-0.0198	0.0057
BIP (2019)	Anxiety (2019)	0.1185	0.1018	1.1639	0.2445	0.0656	0.0282	1.0021	0.0077	0.0028	0.0061
MDD (2018)	Anxiety (2019)	0.5911	0.1789	3.3035	0.001	0.0617	0.029	1.0037	0.0077	0.0461	0.0065
BIPvsMDD	ASD (2019)	0.0471	0.0545	0.864	0.3876	0.24	0.0167	1.0324	0.0111	0.0037	0.0066
BIP (2019)	ASD (2019)	0.1084	0.0411	2.6388	0.0083	0.2446	0.0161	1.0271	0.0116	0.0421	0.0071
MDD (2018)	ASD (2019)	0.5506	0.0422	13.0492	6.42e-39	0.2429	0.0169	1.026	0.0112	0.2007	0.008
BIPvsMDD	BIP type I (2022)	0.9346	0.0367	25.442	8.66e-143	0.0463	0.002	1.0259	0.0114	0.2596	0.0072
BIP (2019)	BIP type I (2022)	1.0506	0.0091	115.711	0	0.0468	0.0021	1.0216	0.0118	0.6411	0.0105
MDD (2018)	BIP type I (2022)	0.3631	0.0302	12.0041	3.38e-33	0.0462	0.0021	1.0218	0.0114	0.0768	0.0064
BIPvsMDD	BIP type II (2022)	0.7744	0.0779	9.9382	2.84e-23	0.0126	0.0017	1.0309	0.0087	0.1376	0.0054
BIP (2019)	BIP type II (2022)	0.9614	0.0497	19.3436	2.31e-83	0.0128	0.0017	1.0296	0.0087	0.3356	0.007
MDD (2018)	BIP type II (2022)	0.7152	0.0682	10.493	9.31e-26	0.0127	0.0017	1.0305	0.0084	0.0337	0.0066
BIPvsMDD	BIP (2022)	0.8851	0.036	24.5854	1.81e-133	0.071	0.0029	1.0297	0.012	0.2729	0.007
BIP (2019)	BIP (2022)	1.0397	0.0088	117.833	0	0.0711	0.003	1.0277	0.0119	0.6712	0.0101
MDD (2018)	BIP (2022)	0.4937	0.0292	16.8943	4.96e-64	0.0703	0.003	1.0279	0.0119	0.1081	0.0073
BIPvsMDD	CUD (2020)	0.1887	0.0621	3.0379	0.0024	0.0189	0.0017	0.9889	0.0069	-0.0049	0.0055
BIP (2019)	CUD (2020)	0.1701	0.0466	3.6482	0.0003	0.0188	0.0018	0.9897	0.0076	0.0093	0.0066
MDD (2018)	CUD (2020)	0.4155	0.0536	7.7526	9e-15	0.0186	0.0018	0.9907	0.0075	0.0283	0.006
BIP (2019)	OUD (2020)	-0.0117	0.0995	-0.1179	0.9061	0.1121	0.0463	1.0354	0.0095	0.0129	0.0073
BIPvsMDD	OUD (2020)	0.1122	0.1452	0.7726	0.4398	0.3211	0.1291	1.0359	0.0092	-0.0006	0.0065
MDD (2018)	OUD (2020)	0.2764	0.1335	2.0695	0.0385	0.3272	0.1299	1.0362	0.0095	0.0102	0.007
BIPvsMDD	Alcohol Dependence (2018)	0.0839	0.0958	0.8759	0.3811	0.0979	0.0182	1.0197	0.0066	0.0005	0.0052
MDD (2018)	Alcohol Dependence (2018)	0.4946	0.0772	6.405	1.5e-10	0.1011	0.0189	1.0179	0.0074	0.0457	0.0052
BIP (2019)	Alcohol Dependence (2018)	0.2411	0.0715	3.3735	0.0007	0.0961	0.018	1.0207	0.0072	0.06	0.0063
BIPvsMDD	Panic Disorder (2019)	-0.1302	0.0886	-1.4693	0.1417	0.3047	0.0491	0.9981	0.0072	0.0107	0.0051
BIP (2019)	Panic Disorder (2019)	0.1105	0.0719	1.5366	0.1244	0.2975	0.0556	0.9988	0.0081	0.057	0.0062
MDD (2018)	Panic Disorder (2019)	0.3937	0.0773	5.0901	3.58e-07	0.2898	0.0542	0.9999	0.0079	0.0305	0.0054
BIPvsMDD	AN (2019)	-0.0278	0.0454	-0.6127	0.5401	0.1826	0.0121	1.0202	0.0101	0.0024	0.0056
BIP (2019)	AN (2019)	0.1696	0.0373	4.5516	5.32e-06	0.181	0.0123	1.0234	0.0107	0.0525	0.007
MDD (2018)	AN (2019)	0.35	0.0415	8.4419	3.12e-17	0.1818	0.0116	1.0216	0.0093	0.1183	0.0063
BIPvsMDD	PTSD (2019)	0.0475	0.0936	0.5077	0.6117	0.0174	0.003	1.0197	0.0071	0.0013	0.0058
BIP (2019)	PTSD (2019)	0.2546	0.0607	4.1935	2.75e-05	0.0162	0.003	1.0249	0.0075	0.0183	0.0057
MDD (2018)	PTSD (2019)	0.7268	0.0904	8.0404	8.95e-16	0.0167	0.0031	1.0227	0.008	0.0521	0.0063
BIPvsMDD	SCZ (2022)	0.5382	0.0367	14.6732	9.58e-49	0.3769	0.0155	1.0615	0.017	0.0109	0.0075
BIP (2019)	SCZ (2022)	0.679	0.0198	34.3391	2.05e-258	0.3813	0.0151	1.0486	0.017	0.202	0.0094
MDD (2018)	SCZ (2022)	0.3858	0.0289	13.3677	9.34e-41	0.3747	0.0146	1.0587	0.0172	0.0757	0.0078

### Sheet: Supp. Table 8 Weighted_t-tests_
	BDvsMDD	BD	MDD	BDvsMDD+BD+MDD
t-value (*)	6.55	9.21	2.64	10.2
p-value	1.37e-05	4.33e-07	0.01	1.44e-07
(*): weighted paired t-test (one-tailed) of mean values across 100 bootstrapped samples for each cohort, weighted by cohort effective sample size, for each PRS model against covariates-only model
